# Impact of vaccination on the COVID-19 pandemic: Evidence from U.S. states

**DOI:** 10.1101/2021.05.08.21256892

**Authors:** Xiao Chen, Hanwei Huang, Jiandong Ju, Ruoyan Sun, Jialiang Zhang

**Affiliations:** School of International Trade and Economics, University of International Business and Economics; Department of Economics and Finance, City University of Hong Kong; PBC School of Finance, Tsinghua University; Department of Health Care Organization and Policy, School of Public Health, University of Alabama at Birmingham

## Abstract

Governments worldwide are implementing mass vaccination programs in an effort to end the novel coronavirus (COVID-19) pandemic. Although the approved vaccines exhibited high efficacies in randomized controlled trials^1,2^, their population effectiveness in the real world remains less clear, thus casting uncertainty over the prospects for herd immunity. In this study, we evaluated the effectiveness of the COVID-19 vaccination program and predicted the path to herd immunity in the U.S. Using data from 12 October 2020 to 7 March 2021, we estimated that vaccination reduced the total number of new cases by 4.4 million (from 33.0 to 28.6 million), prevented approximately 0.12 million hospitalizations (from 0.89 to 0.78 million), and decreased the population infection rate by 1.34 percentage points (from 10.10% to 8.76%). We then built a Susceptible-Infected-Recovered (SIR) model with vaccination to predict herd immunity. Our model predicts that if the average vaccination pace between January and early March 2021 (2.08 doses per 100 people per week) is maintained, the U.S. can achieve herd immunity by the last week of July 2021, with a cumulative vaccination coverage of 60.2%. Herd immunity could be achieved earlier with a faster vaccination pace, lower vaccine hesitancy, or higher vaccine effectiveness. These findings improve our understanding of the impact of COVID-19 vaccines and can inform future public health policies regarding vaccination, especially in countries with ongoing vaccination programs.
