## supplementary Table 1 for "Impact of vaccination on the COVID-19 pandemic: Evidence from U.S. states"

### Sheet: Sheet1
Table 1. Region fixed effects and model fitness across all fifty states and DC.
State	Model Fitness (Correlation)	Removal Rate (%)	Estimated with First Dose Data		Estimated with Second Dose Data
			Infection Rate Fixed Effect (%)	Vaccination Rate Fixed Effect (%)	Infection Rate Fixed Effect (%)	Vaccination Rate Fixed Effect (%)
AL	0.97375	0.0767493	0	0	0	0
AK	0.993538	0.30151	0.357048	0.01275	0.357824	0.0093
AZ	0.996402	0.30151	0.357048	0.0063125	0.357824	0.0023875
AR	0.990865	0.697806	0.673782	0.0020875	0.66863	0.0011875
CA	0.967428	0.30151	0.357048	0.0047375	0.357824	0.00045
CO	0.971932	0.30151	0.357048	0.0046375	0.357824	0.002175
CT	0.977259	0.30151	0.357048	0.0120625	0.357824	0.001225
DE	0.993526	0.30151	0.357048	0.0041625	0.357824	0.0027875
DC	0.986848	0.132135	0.219301	0.0075	0.221553	0.00415
FL	0.994563	0.30151	0.357048	0.003925	0.357824	0.001925
GA	0.997095	0.30151	0.357048	-0.001375	0.357824	0.0004375
HI	0.948994	0.30151	0.357048	0.0057375	0.357824	0.004475
ID	0.976429	0.0571266	0.0388738	0.0024125	0.0408986	0.00135
IL	0.988431	0.30151	0.357048	0.0048625	0.357824	0.00065
IN	0.976226	0.30151	0.357048	0.002875	0.357824	0.002775
IA	0.877466	0.30151	0.357048	0.0067625	0.357824	0.0006125
KS	0.988533	0.30151	0.357048	0.002725	0.357824	0.000325
KY	0.954443	0.0109014	0.0904146	0.005025	0.0940483	0.0016875
LA	0.993891	0.384528	0.369863	0.002125	0.37123	0.0013
ME	0.956125	0.167451	0.388636	0.0064875	0.389264	0.002175
MD	0.863689	0.00131339	0.0359991	0.0038	0.0397407	0.0019
MA	0.994681	0.243498	0.385504	0.0086125	0.388032	0.002
MI	0.991359	0.160889	0.175246	0.0035125	0.177159	0.001925
MN	0.98292	0.855892	0.935062	0.0065875	0.925951	0.0023
MS	0.986081	0.300586	0.246875	0.0028	0.247559	0.001
MO	0.961954	0.30151	0.357048	0.0029875	0.357824	0.0009875
MT	0.998931	0.551983	0.443078	0.0071625	0.438316	0.0038625
NE	0.985017	0.121296	0.0619723	0.004925	0.0619442	0.0025375
NV	0.970958	0.30151	0.357048	0.0035125	0.357824	0.001425
NH	0.99799	0.73363	0.771527	0.00665	0.765379	0.0002
NJ	0.997459	0.30151	0.357048	0.0056125	0.357824	0.0016875
NM	0.996877	0.124109	0.254763	0.0126375	0.260564	0.0071375
NY	0.929215	0.30151	0.357048	0.00405	0.357824	0.0008
NC	0.97195	0.30151	0.357048	0.0036625	0.357824	0.001775
ND	0.97575	0.844086	0.725782	0.010825	0.711888	0.00525
OH	0.99718	0.386497	0.417048	0.0034	0.417802	0.0017
OK	0.996968	0.568953	0.507665	0.007475	0.501265	0.0044
OR	0.998126	0.30151	0.357048	0.00395	0.357824	0.0023875
PA	0.993436	0.286435	0.335993	0.0040875	0.337612	-3.75e-05
RI	0.990066	0.30151	0.357048	0.0087625	0.357824	0.00065
SC	0.937996	0.0547616	0.0336921	0.0023125	0.0343938	0.0015
SD	0.987273	0.511234	0.29073	0.011725	0.280357	0.005625
TN	0.995745	0.674496	0.682721	0.001175	0.6794	0.0003375
TX	0.995261	0.331203	0.364361	0.001225	0.365392	0.0004
UT	0.996947	0.340831	0.19623	0.000775	0.19437	-0.0018875
VT	0.999516	0.284342	0.493552	0.0070375	0.495572	0.003025
VA	0.993217	0.30151	0.357048	0.0046375	0.357824	0.002425
WA	0.993818	0.30151	0.357048	0.0042625	0.357824	0.002325
WV	0.994811	0.362263	0.357048	0.007575	0.357824	0.0061125
WI	0.990379	0.30151	0.307534	0.0060875	0.305634	0.003275
WY	0.994608	0.745387	0.724297	0.006075	0.716376	0.003975
